# Sparse haplotype-based fine-scale local ancestry inference at scale reveals recent selection on immune responses

**DOI:** 10.1101/2024.03.13.24304206

**Authors:** Yaoling Yang, Richard Durbin, Astrid K. N. Iversen, Daniel J. Lawson

**Affiliations:** Department of Statistical Sciences, School of Mathematics, University of Bristol, Bristol, UK; MRC Integrative Epidemiology Unit, Population Health Sciences, University of Bristol, Bristol, UK; Department of Genetics, University of Cambridge, Cambridge, UK; Nuffield Department of Clinical Neurosciences, John Radcliffe Hospital, University of Oxford, Oxford, UK

**Author notes:** Corresponding authors: Yaoling Yang and Daniel J. Lawson.

## Abstract

Increasingly efficient methods for inferring the ancestral origin of genome regions are needed to gain new insights into genetic function and history as biobanks grow in scale. Here we describe two near-linear time algorithms to learn ancestry harnessing the strengths of a Positional Burrows-Wheeler Transform (PBWT). SparsePainter is a faster, sparse replacement of previous model-based ‘chromosome painting’ algorithms to identify recently shared haplotypes, whilst PBWTpaint uses further approximations to obtain lightning-fast estimation optimized for genome-wide relatedness estimation. The computational efficiency gains of these tools for fine-scale local ancestry inference offer the possibility to analyse large-scale genomic datasets in completely novel ways. Application to the UK Biobank shows that haplotypes better represent ancestries than principal components, whilst linkage-disequilibrium of ancestry identifies signals of recent changes to population-specific selection for many genomic regions associated with immune responses, suggesting new avenues for understanding the pathogen-immune system interplay on a historical timescale.
