## Supplementary Tab. 9 for "Sparse haplotype-based fine-scale local ancestry inference at scale reveals recent selection on immune responses"

Chromosome	rs_number	hg19_GRCh37_Position	gene	signal	SV	TYPE	INSSEQ	HOMSEQ
1	rs4649124	24201357	CNR2	AAS_26	No	NA	NA	NA
1	rs2501432	24201920	CNR2	AAS_26	No	NA	NA	NA
1	rs7516774	24203848	CNR2	AAS_26	No	NA	NA	NA
1	rs12759917	24209630	CNR2	AAS_26	No	NA	NA	NA
1	rs3923183	24211913	CNR2	AAS_26	No	NA	NA	NA
1	rs2501393	24216393	CNR2	AAS_26	No	NA	NA	NA
1	rs2501398	24219158	CNR2	AAS_26	No	NA	NA	NA
1	rs78725484	24228978	BTBD6P1	AAS_26	No	NA	NA	NA
1	rs61778219	24235932	CNR2	AAS_26	No	NA	NA	NA
1	rs77480907	24245923	None	LDAS_5+AAS_26	No	NA	NA	NA
1	rs17338135	24286897	PNRC2	LDAS_26+LDAS_5+AAS_26+AAS_5	No	NA	NA	NA
1	rs35233638	24294587	SRSF10	LDAS_26+LDAS_5+AAS_26+AAS_5	No	NA	NA	NA
1	rs61772989	24300238	SRSF10	LDAS_26+LDAS_5+AAS_26+AAS_5	No	NA	NA	NA
1	rs2506089	24321935	None	LDAS_5+AAS_26	No	NA	NA	NA
2	rs115751014	4944510	None	AAS_26	No	NA	NA	NA
2	rs6542649	4949915	None	AAS_26	No	NA	NA	NA
2	rs7577926	4951850	None	AAS_26	No	NA	NA	NA
2	rs4533477	4951900	None	AAS_26	No	NA	NA	NA
2	rs17647467	4959149	None	AAS_26	No	NA	NA	NA
2	rs7588463	4960266	None	AAS_26	No	NA	NA	NA
2	rs5009574	4963369	None	AAS_26	No	NA	NA	NA
2	rs13033564	4964187	None	AAS_26+AAS_5	No	NA	NA	NA
2	rs59830561	4971858	None	AAS_26	No	NA	NA	NA
2	rs34717472	4972909	None	AAS_26	No	NA	NA	NA
2	rs12711963	4973678	None	AAS_26	No	NA	NA	NA
2	rs12463956	4974397	None	AAS_26	No	NA	NA	NA
2	rs12464169	4974948	None	AAS_26	No	NA	NA	NA
2	rs11123601	4975025	None	AAS_26	No	NA	NA	NA
2	rs12621874	4981785	None	AAS_26	No	NA	NA	NA
2	rs60360907	4984389	None	AAS_26	No	NA	NA	NA
2	rs78309601	4990233	None	AAS_26	No	NA	NA	NA
2	rs72769925	4991533	None	AAS_26	No	NA	NA	NA
2	rs17020407	4992822	None	AAS_26	No	NA	NA	NA
2	rs2872977	4997979	None	AAS_26	No	NA	NA	NA
2	rs62110483	5003941	None	AAS_26	No	NA	NA	NA
2	rs16866958	9352517	ASAP2	AAS_26	No	NA	NA	NA
2	rs34716094	9356070	ASAP2	AAS_26+AAS_5	No	NA	NA	NA
2	rs76797410	9367621	ASAP2	AAS_26+AAS_5	No	NA	NA	NA
2	rs72773354	9376720	ASAP2	AAS_26+AAS_5	No	NA	NA	NA
2	rs1995924	9396514	ASAP2	AAS_26+AAS_5	No	NA	NA	NA
2	rs72773380	9398451	ASAP2	AAS_26+AAS_5	No	NA	NA	NA
2	rs79486305	9403105	ASAP2	AAS_26+AAS_5	No	NA	NA	NA
2	rs72773389	9405587	ASAP2	AAS_26+AAS_5	No	NA	NA	NA
2	rs10193043	9419411	ASAP2	AAS_26+AAS_5	No	NA	NA	NA
2	rs10193254	9419583	ASAP2	AAS_26+AAS_5	No	NA	NA	NA
2	rs116106999	9441543	ASAP2	AAS_26+AAS_5	No	NA	NA	NA
2	rs72775216	9459353	ASAP2	AAS_26+AAS_5	No	NA	NA	NA
2	rs17522184	9460990	ASAP2	AAS_26+AAS_5	No	NA	NA	NA
2	rs74921310	9485380	ASAP2	AAS_26	No	NA	NA	NA
2	rs116567340	9485625	ASAP2	AAS_26	No	NA	NA	NA
2	rs80340978	9498863	ASAP2	AAS_26	No	NA	NA	NA
2	rs2709576	9499377	ASAP2	AAS_26	No	NA	NA	NA
2	rs2715860	9528536	ASAP2	AAS_26	No	NA	NA	NA
2	rs2715861	9530268	ASAP2	AAS_26	No	NA	NA	NA
2	rs10204214	9540849	ASAP2	AAS_26	No	NA	NA	NA
2	rs10186062	9542286	ASAP2	AAS_26	No	NA	NA	NA
3	rs7634836	98793597	None	AAS_26	YES	DEL	A	ACA
3	rs78409969	98803704	None	AAS_26	YES	DEL	A	ACA
3	rs73143925	98805890	None	AAS_26	No	NA	NA	NA
3	rs9289734	98811520	None	AAS_26	No	NA	NA	NA
3	rs114982625	98813550	None	AAS_26	No	NA	NA	NA
3	rs115279327	98837946	None	AAS_26	No	NA	NA	NA
3	rs62276806	98842792	None	AAS_26	No	NA	NA	NA
3	rs774957	98844767	None	AAS_26	No	NA	NA	NA
3	rs704589	98849944	None	AAS_26	No	NA	NA	NA
3	rs111639083	98854293	None	AAS_26	No	NA	NA	NA
3	rs115290053	98862383	None	AAS_26	No	NA	NA	NA
3	rs114256820	98863708	None	AAS_26	No	NA	NA	NA
3	rs62276845	98869808	None	AAS_26	No	NA	NA	NA
3	rs59624185	98870339	None	AAS_26	No	NA	NA	NA
3	rs11921598	98874997	None	AAS_26	No	NA	NA	NA
3	rs704596	98875847	None	AAS_26	No	NA	NA	NA
3	rs115903975	98884735	None	AAS_26	No	NA	NA	NA
3	rs774971	98903915	None	LDAS_5+AAS_26	No	NA	NA	NA
3	rs114699759	98919147	None	LDAS_5+AAS_26	No	NA	NA	NA
3	rs774952	98919271	None	LDAS_5+AAS_26	No	NA	NA	NA
3	rs62277423	98926090	None	LDAS_5+AAS_26	No	NA	NA	NA
3	rs73149621	98936941	None	LDAS_5+AAS_26	No	NA	NA	NA
3	rs34684094	98958894	None	LDAS_5+AAS_26	No	NA	NA	NA
3	rs7624383	98970607	None	LDAS_5+AAS_26	No	NA	NA	NA
3	rs13100122	98970710	None	LDAS_5+AAS_26	No	NA	NA	NA
3	rs115593859	98981063	None	LDAS_26+LDAS_5+AAS_26	No	NA	NA	NA
3	rs6800453	98987607	None	LDAS_26+LDAS_5+AAS_26	No	NA	NA	NA
3	rs73136281	98987753	None	LDAS_26+LDAS_5+AAS_26	No	NA	NA	NA
3	rs71313528	98988774	None	LDAS_26+LDAS_5+AAS_26	No	NA	NA	NA
3	rs78301789	98999197	None	LDAS_26+LDAS_5+AAS_26	No	NA	NA	NA
3	rs1481538	99025760	None	LDAS_26+LDAS_5+AAS_26	No	NA	NA	NA
3	rs1383840	99032139	None	LDAS_26+LDAS_5+AAS_26	No	NA	NA	NA
3	rs116460464	99033031	None	LDAS_26+LDAS_5+AAS_26	No	NA	NA	NA
3	rs1481519	99033845	None	LDAS_26+LDAS_5+AAS_26	No	NA	NA	NA
3	rs114030788	99037955	None	LDAS_26+LDAS_5+AAS_26	No	NA	NA	NA
4	rs77286128	69153976	None	LDAS_26	No	NA	NA	NA
4	rs79166410	69165587	None	LDAS_26	No	NA	NA	NA
4	rs939207	69167671	None	LDAS_26	No	NA	NA	NA
4	rs2293595	69178920	YTHDC1	LDAS_26	No	NA	NA	NA
4	rs57619473	69180867	YTHDC1	LDAS_26	No	NA	NA	NA
4	rs115934707	69188914	YTHDC1	LDAS_26	No	NA	NA	NA
4	rs116605331	69199816	YTHDC1	LDAS_26	No	NA	NA	NA
4	rs3813832	69203080	YTHDC1	LDAS_26	No	NA	NA	NA
4	rs17592868	69214926	YTHDC1	LDAS_26	No	NA	NA	NA
4	rs62298442	69246945	None	LDAS_26	No	NA	NA	NA
4	rs2037886	69250882	None	LDAS_26	No	NA	NA	NA
4	rs34704023	69253566	None	LDAS_26	No	NA	NA	NA
4	rs4860938	69254086	None	LDAS_26	No	NA	NA	NA
4	rs28668458	69265322	None	LDAS_26	No	NA	NA	NA
4	rs4860296	69283448	None	LDAS_26	No	NA	NA	NA
4	rs34041362	69306774	None	LDAS_26	No	NA	NA	NA
4	rs983745	69342169	TMPRSS11E	LDAS_26	No	NA	NA	NA
4	rs976002	69343287	TMPRSS11E	LDAS_26	No	NA	NA	NA
4	rs1377870	69345132	TMPRSS11E	LDAS_26	No	NA	NA	NA
4	rs2708696	69348883	TMPRSS11E	LDAS_26	No	NA	NA	NA
4	rs2168047	69349059	TMPRSS11E	LDAS_26	No	NA	NA	NA
4	rs147984133	69355174	TMPRSS11E	LDAS_26	No	NA	NA	NA
4	rs35293564	69356931	TMPRSS11E	LDAS_26	No	NA	NA	NA
4	rs62299466	69366530	None	LDAS_26	No	NA	NA	NA
4	rs2603152	69367074	None	LDAS_26	No	NA	NA	NA
4	rs13106898	69488700	None	LDAS_26	No	NA	NA	NA
4	rs7437534	69490783	None	LDAS_26	No	NA	NA	NA
4	rs34187424	69497276	None	LDAS_26	No	NA	NA	NA
4	Affx-24849553	69512654	None	LDAS_26	No	NA	NA	NA
4	rs1902023	69536084	UGT2B15	LDAS_26	No	NA	NA	NA
4	rs13435134	69553527	None	LDAS_26	No	NA	NA	NA
4	Affx-24849994	69577395	None	LDAS_26	No	NA	NA	NA
4	rs187391479	75321980	None	LDAS_5	No	NA	NA	NA
4	rs28755927	75326898	None	LDAS_5	No	NA	NA	NA
4	rs112353193	187868532	None	AAS_26	No	NA	NA	NA
4	rs13143485	187870988	None	AAS_26	YES	DEL	C	TTT
4	rs9312351	187871454	None	AAS_26	YES	DEL	C	TTT
4	rs1991255	187875340	None	AAS_26	No	NA	NA	NA
4	rs13119348	187880397	None	AAS_26	No	NA	NA	NA
4	rs75031846	187898398	None	AAS_26	No	NA	NA	NA
4	rs7658314	187900356	None	AAS_26	No	NA	NA	NA
4	rs12498868	187900735	None	AAS_26	No	NA	NA	NA
4	rs7672751	187906079	None	AAS_26	No	NA	NA	NA
4	rs78348079	187912583	None	AAS_26	No	NA	NA	NA
4	rs34008460	187916705	None	AAS_26	No	NA	NA	NA
4	rs60503915	187918480	None	AAS_26	No	NA	NA	NA
4	rs114789028	187919768	None	AAS_26	No	NA	NA	NA
5	rs4701980	13742710	DNAH5	LDAS_5	No	NA	NA	NA
5	rs35551776	13749040	DNAH5	LDAS_5	No	NA	NA	NA
5	rs77006295	13749103	DNAH5	LDAS_5	No	NA	NA	NA
5	rs6897741	13749237	DNAH5	LDAS_5	No	NA	NA	NA
5	rs35866766	13750078	DNAH5	LDAS_5	No	NA	NA	NA
5	rs115374116	13752191	DNAH5	LDAS_5	No	NA	NA	NA
6	rs7748494	32448808	None	AAS_26	No	NA	NA	NA
6	rs11757500	32449655	None	AAS_26	No	NA	NA	NA
6	rs115484013	32452707	None	AAS_26	No	NA	NA	NA
6	rs72849247	32453194	None	LDAS_5+AAS_26	No	NA	NA	NA
6	rs9469137	32453238	None	LDAS_5+AAS_26	No	NA	NA	NA
6	rs72851052	32502249	None	LDAS_26+LDAS_5+AAS_26	No	NA	NA	NA
6	rs66525318	32504136	None	LDAS_26+LDAS_5+AAS_26	No	NA	NA	NA
6	rs73727981	32511791	None	LDAS_26+LDAS_5+AAS_26	No	NA	NA	NA
6	rs73729108	32514607	None	LDAS_26+LDAS_5+AAS_26	No	NA	NA	NA
6	rs66723041	32520707	HLA-DRB6	LDAS_26+LDAS_5+AAS_26	No	NA	NA	NA
6	rs58495148	32520816	HLA-DRB6	LDAS_26+LDAS_5+AAS_26	No	NA	NA	NA
6	rs57962245	32520863	HLA-DRB6	LDAS_26+LDAS_5+AAS_26	No	NA	NA	NA
6	rs115070742	32522053	HLA-DRB6	LDAS_26+LDAS_5+AAS_26	No	NA	NA	NA
6	rs36192217	32522339	HLA-DRB6	LDAS_26+LDAS_5+AAS_26	No	NA	NA	NA
6	rs36183131	32522401	HLA-DRB6	LDAS_26+LDAS_5+AAS_26	No	NA	NA	NA
6	rs77501456	32523627	HLA-DRB6	LDAS_26+LDAS_5+AAS_26	No	NA	NA	NA
6	rs72845730	32526731	HLA-DRB6	LDAS_26+LDAS_5+AAS_26	No	NA	NA	NA
6	rs28530648	32527079	HLA-DRB6	LDAS_26+LDAS_5+AAS_26	No	NA	NA	NA
6	rs112555780	32527388	HLA-DRB6	LDAS_26+LDAS_5+AAS_26	No	NA	NA	NA
6	rs34451186	32542638	None	LDAS_26+LDAS_5+AAS_26	No	NA	NA	NA
6	Affx-28486470	32546879	None	LDAS_26+LDAS_5+AAS_26	No	NA	NA	NA
6	rs3830133	32548469	HLA-DRB1	LDAS_26+LDAS_5+AAS_26	No	NA	NA	NA
6	rs9269797	32549284	HLA-DRB1	LDAS_26+LDAS_5+AAS_26	No	NA	NA	NA
6	rs72850244	32549638	HLA-DRB1	LDAS_26+LDAS_5+AAS_26	No	NA	NA	NA
6	rs9269819	32549782	HLA-DRB1	LDAS_26+LDAS_5+AAS_26	No	NA	NA	NA
6	rs28724008	32550550	HLA-DRB1	LDAS_26+LDAS_5+AAS_26	No	NA	NA	NA
6	rs9269910	32551350	HLA-DRB1	LDAS_26+LDAS_5+AAS_26	No	NA	NA	NA
6	rs9269911	32551382	HLA-DRB1	LDAS_26+LDAS_5+AAS_26	No	NA	NA	NA
6	rs9270022	32553142	HLA-DRB1	LDAS_26+LDAS_5+AAS_26	No	NA	NA	NA
6	rs113647600	32553626	HLA-DRB1	LDAS_26+LDAS_5+AAS_26	No	NA	NA	NA
6	rs9270074	32554129	HLA-DRB1	LDAS_26+LDAS_5+AAS_26	No	NA	NA	NA
6	rs9270090	32554386	HLA-DRB1	LDAS_26+LDAS_5+AAS_26	No	NA	NA	NA
6	rs9270227	32556699	HLA-DRB1	LDAS_26+LDAS_5+AAS_26	No	NA	NA	NA
6	rs9270493	32559110	None	LDAS_26+AAS_26	No	NA	NA	NA
6	rs28366266	32559753	None	LDAS_26+AAS_26	No	NA	NA	NA
6	rs28366302	32560934	None	LDAS_26+AAS_26	No	NA	NA	NA
6	rs35372932	32564985	None	AAS_26	No	NA	NA	NA
6	rs28366353	32565004	None	AAS_26	No	NA	NA	NA
6	rs112333652	32565973	None	AAS_26	No	NA	NA	NA
6	rs28383172	32565979	None	AAS_26	No	NA	NA	NA
6	rs34224986	32591812	None	AAS_26	No	NA	NA	NA
6	rs34411532	32592294	None	LDAS_26+AAS_26	No	NA	NA	NA
6	rs9271683	32592950	None	LDAS_26+AAS_26	No	NA	NA	NA
6	rs9271709	32593392	None	LDAS_26+AAS_26	No	NA	NA	NA
6	rs9271720	32593507	None	LDAS_26+AAS_26	No	NA	NA	NA
6	rs9271771	32594274	None	LDAS_26+AAS_26	No	NA	NA	NA
6	rs9271824	32594916	None	LDAS_26+AAS_26	YES	DEL	AGTGGTGTAGCTTTAGTCAAGTATCCAACTCATTTC	N
6	rs3129768	32595083	None	LDAS_26+AAS_26	YES	DEL	AGTGGTGTAGCTTTAGTCAAGTATCCAACTCATTTC	N
6	rs9271894	32595874	None	LDAS_26+AAS_26	YES	DEL	AGTGGTGTAGCTTTAGTCAAGTATCCAACTCATTTC	N
6	rs115864242	32596393	HLA-DQA1	LDAS_26+AAS_26	YES	DEL	AGTGGTGTAGCTTTAGTCAAGTATCCAACTCATTTC	N
6	rs116106319	32597110	HLA-DQA1	LDAS_26+AAS_26	No	NA	NA	NA
6	rs114308959	32599445	HLA-DQA1	LDAS_26+AAS_26	No	NA	NA	NA
6	rs9272105	32599999	HLA-DQA1	LDAS_26+AAS_26	No	NA	NA	NA
6	rs115214276	32600032	HLA-DQA1	LDAS_26+AAS_26	No	NA	NA	NA
6	rs35242582	32600057	HLA-DQA1	LDAS_26+AAS_26	No	NA	NA	NA
6	rs114088880	32600279	HLA-DQA1	LDAS_26+AAS_26	No	NA	NA	NA
6	rs9272116	32600404	HLA-DQA1	LDAS_26+AAS_26	No	NA	NA	NA
6	rs9272215	32602105	HLA-DQA1	LDAS_26	No	NA	NA	NA
6	rs9272219	32602269	HLA-DQA1	LDAS_26+AAS_26	No	NA	NA	NA
6	rs9272226	32602396	HLA-DQA1	LDAS_26	No	NA	NA	NA
6	rs17211510	32602430	HLA-DQA1	LDAS_26	No	NA	NA	NA
6	rs9405117	32602751	HLA-DQA1	LDAS_26	No	NA	NA	NA
6	rs2040406	32603007	HLA-DQA1	LDAS_26	No	NA	NA	NA
6	rs73405471	32603374	HLA-DQA1	LDAS_26	No	NA	NA	NA
6	rs9272276	32603634	HLA-DQA1	LDAS_26	No	NA	NA	NA
6	rs62404085	32604384	HLA-DQA1	LDAS_26	No	NA	NA	NA
6	Affx-28494399	32605309	None	LDAS_26	No	NA	NA	NA
6	rs28383346	32605326	HLA-DQA1	LDAS_26	No	NA	NA	NA
6	rs9272449	32605451	HLA-DQA1	LDAS_26	No	NA	NA	NA
6	rs111541957	32605699	HLA-DQA1	LDAS_26+AAS_26	No	NA	NA	NA
6	rs2187668	32605884	HLA-DQA1	LDAS_26	No	NA	NA	NA
6	rs28630828	32606394	HLA-DQA1	LDAS_26	No	NA	NA	NA
6	rs9272559	32607124	HLA-DQA1	LDAS_26	No	NA	NA	NA
6	rs9272630	32608150	HLA-DQA1	LDAS_26	No	NA	NA	NA
6	rs28383438	32609038	HLA-DQA1	LDAS_26	No	NA	NA	NA
6	rs28383456	32609453	HLA-DQA1	LDAS_26	No	NA	NA	NA
6	rs35344500	32609525	HLA-DQA1	LDAS_26	No	NA	NA	NA
6	rs1048134	32609789	HLA-DQA1	LDAS_26	No	NA	NA	NA
6	rs1744088	137313319	NHEG1	LDAS_26+LDAS_5+AAS_26	No	NA	NA	NA
6	rs114459077	137314088	NHEG1	LDAS_26+LDAS_5+AAS_26	YES	DEL	T	T
6	rs34722752	137316259	None	LDAS_26+LDAS_5+AAS_26	No	NA	NA	NA
6	rs35479404	137321372	IL20RA	LDAS_26+LDAS_5	No	NA	NA	NA
6	rs1342642	137323213	IL20RA	LDAS_26	No	NA	NA	NA
6	rs55974109	137323710	IL20RA	LDAS_26	No	NA	NA	NA
6	rs34949469	138000176	LINC03004	LDAS_26+LDAS_5	No	NA	NA	NA
6	rs77027760	138002061	LINC03004	LDAS_26+LDAS_5	No	NA	NA	NA
6	rs10499194	138002637	LINC03004	LDAS_26+LDAS_5	No	NA	NA	NA
6	rs6920220	138006504	LINC03004	LDAS_26+LDAS_5	No	NA	NA	NA
6	rs76975622	138009208	LINC03004	LDAS_26+LDAS_5	No	NA	NA	NA
6	rs74648690	138012035	LINC03004	LDAS_26+LDAS_5+AAS_26	No	NA	NA	NA
6	rs6911600	138017298	None	LDAS_26+LDAS_5+AAS_26	No	NA	NA	NA
6	rs77672331	138020210	None	LDAS_26+LDAS_5+AAS_26	No	NA	NA	NA
6	rs75304179	138022082	LINC03004	LDAS_26+LDAS_5+AAS_26	No	NA	NA	NA
6	rs72976896	138024039	LINC03004	LDAS_26+LDAS_5+AAS_26	No	NA	NA	NA
6	rs477721	138027772	LINC03004	LDAS_26+LDAS_5+AAS_26	No	NA	NA	NA
6	rs76195386	138027910	LINC03004	LDAS_26+LDAS_5+AAS_26	No	NA	NA	NA
6	rs682278	138030720	LINC03004	LDAS_26+LDAS_5	No	NA	NA	NA
6	rs116869427	138033071	LINC03004	LDAS_26+LDAS_5	No	NA	NA	NA
6	rs669274	138033618	LINC03004	LDAS_26+LDAS_5	No	NA	NA	NA
6	rs6938458	138033789	LINC03004	LDAS_26+LDAS_5	No	NA	NA	NA
6	rs77283681	138039984	LINC03004	LDAS_26+LDAS_5	No	NA	NA	NA
7	rs75938235	97404669	None	AAS_26	No	NA	NA	NA
7	rs73139186	97405095	None	AAS_26	No	NA	NA	NA
7	rs6465617	97406264	None	AAS_26	No	NA	NA	NA
7	rs6968079	97406809	None	AAS_26	No	NA	NA	NA
7	rs1229542	97422926	None	AAS_26	No	NA	NA	NA
7	rs1229561	97429746	None	AAS_26	No	NA	NA	NA
7	rs6979059	97438747	None	AAS_26	No	NA	NA	NA
7	rs2906872	97449546	None	AAS_26	No	NA	NA	NA
7	rs71563534	97452003	None	AAS_26	No	NA	NA	NA
7	rs10269471	97464809	None	AAS_26	No	NA	NA	NA
7	rs7800169	97471316	None	AAS_26	No	NA	NA	NA
7	rs11762319	97478252	None	AAS_26	No	NA	NA	NA
7	rs41278824	97484128	None	AAS_26	No	NA	NA	NA
7	rs1049674	97488569	None	AAS_26	No	NA	NA	NA
7	rs13239311	97489911	None	AAS_26	No	NA	NA	NA
7	rs17345286	97490022	None	AAS_26	No	NA	NA	NA
7	rs77495690	97498162	None	AAS_26	No	NA	NA	NA
7	rs3735557	97499082	None	AAS_26	No	NA	NA	NA
7	rs72615155	97501888	None	AAS_26	No	NA	NA	NA
7	rs17162969	142009774	None	LDAS_26	No	NA	NA	NA
7	rs361400	142013130	TRBV4-1	LDAS_26	No	NA	NA	NA
7	rs181785241	142014890	None	LDAS_26	No	NA	NA	NA
7	rs2187620	142016401	None	LDAS_26	No	NA	NA	NA
7	rs7800811	142016490	None	LDAS_26	No	NA	NA	NA
7	rs2040365	142017990	None	LDAS_26	No	NA	NA	NA
7	rs17162991	142022633	None	LDAS_26	No	NA	NA	NA
7	rs17162994	142023396	None	LDAS_26	No	NA	NA	NA
7	rs13232310	142023655	None	LDAS_26	No	NA	NA	NA
7	rs2960760	142025955	None	LDAS_26	No	NA	NA	NA
7	rs12674023	142030318	None	LDAS_26	No	NA	NA	NA
7	rs11762361	142033315	None	LDAS_26	No	NA	NA	NA
7	rs12703462	142034748	None	LDAS_26	No	NA	NA	NA
7	rs2011393	142043931	None	LDAS_26	No	NA	NA	NA
7	rs2156938	142044733	None	LDAS_26+LDAS_5	No	NA	NA	NA
7	rs10277702	142099013	None	LDAS_26+LDAS_5	No	NA	NA	NA
7	rs71545367	142099495	None	LDAS_26+LDAS_5	No	NA	NA	NA
7	rs12668690	142104852	None	LDAS_26+LDAS_5	No	NA	NA	NA
7	rs6949980	142109073	None	LDAS_26+LDAS_5	No	NA	NA	NA
7	rs6964004	142121180	None	LDAS_26+LDAS_5	No	NA	NA	NA
7	rs361452	142124170	TRBV6-8	LDAS_26+LDAS_5	No	NA	NA	NA
7	rs56260489	142129271	None	LDAS_26+LDAS_5	No	NA	NA	NA
7	rs10480340	142132352	None	LDAS_26+LDAS_5	No	NA	NA	NA
7	rs7812118	142134807	None	LDAS_26+LDAS_5	No	NA	NA	NA
7	rs2040369	142137119	None	LDAS_26+LDAS_5	No	NA	NA	NA
7	rs150716786	142140989	None	LDAS_26+LDAS_5	No	NA	NA	NA
7	rs7778566	142146497	None	LDAS_26+LDAS_5	No	NA	NA	NA
7	rs6958040	142147359	None	LDAS_26+LDAS_5	No	NA	NA	NA
7	rs112322572	142148702	None	LDAS_26+LDAS_5	No	NA	NA	NA
7	rs2734167	142152967	None	LDAS_26+LDAS_5	No	NA	NA	NA
7	rs71877	142162148	TRBV6-6	LDAS_26+LDAS_5	No	NA	NA	NA
7	rs10487531	142162715	None	LDAS_26+LDAS_5	No	NA	NA	NA
7	rs138856323	142166768	None	LDAS_26+LDAS_5	No	NA	NA	NA
7	rs17696116	142179748	None	LDAS_26+LDAS_5	No	NA	NA	NA
7	rs6979469	142182298	None	LDAS_26+LDAS_5	No	NA	NA	NA
7	rs2734171	142183254	None	LDAS_26+LDAS_5	No	NA	NA	NA
7	rs2734169	142183404	None	LDAS_26+LDAS_5	No	NA	NA	NA
7	rs966417	142186434	None	LDAS_26+LDAS_5	No	NA	NA	NA
7	rs17232	142190774	TRBV12-2	LDAS_26+LDAS_5	No	NA	NA	NA
7	rs60522379	142193766	None	LDAS_26+LDAS_5	No	NA	NA	NA
7	Affx-54594726	142195600	None	LDAS_26+LDAS_5	No	NA	NA	NA
7	Affx-54594826	142201330	None	LDAS_26+LDAS_5	No	NA	NA	NA
7	rs10243942	142205512	None	LDAS_26+LDAS_5	No	NA	NA	NA
7	rs6979421	142213677	None	LDAS_26+LDAS_5	No	NA	NA	NA
7	rs77381575	142214207	None	LDAS_26+LDAS_5	No	NA	NA	NA
7	rs73544570	142218189	None	LDAS_26+LDAS_5	No	NA	NA	NA
7	rs361467	142223967	TRBV11-1	LDAS_26+LDAS_5	No	NA	NA	NA
7	rs17248	142231701	TRBV10-1	LDAS_26+LDAS_5	No	NA	NA	NA
7	rs2855920	142235215	None	LDAS_26+LDAS_5	No	NA	NA	NA
7	rs2855912	142244362	None	LDAS_26+LDAS_5	No	NA	NA	NA
7	rs17302	142245686	None	LDAS_26+LDAS_5	No	NA	NA	NA
7	rs2734078	142253345	None	LDAS_26+LDAS_5	No	NA	NA	NA
7	rs2734063	142260736	None	LDAS_26+LDAS_5	No	NA	NA	NA
7	rs144142335	142270601	None	LDAS_26+LDAS_5	No	NA	NA	NA
7	rs2855882	142272619	None	LDAS_26+LDAS_5	No	NA	NA	NA
7	rs2854536	142274854	None	LDAS_26+LDAS_5	No	NA	NA	NA
7	rs949425	142275743	None	LDAS_26+LDAS_5	No	NA	NA	NA
7	rs17163571	142337675	None	LDAS_26+LDAS_5	No	NA	NA	NA
7	rs7383801	142340054	None	LDAS_26+LDAS_5	No	NA	NA	NA
7	rs6464512	142342670	None	LDAS_26+LDAS_5	No	NA	NA	NA
7	rs10226608	142345182	None	LDAS_26+LDAS_5	No	NA	NA	NA
7	rs115468956	142353942	TRBV23-1	LDAS_26+LDAS_5	No	NA	NA	NA
7	rs17254	142364553	TRBV24-1	LDAS_26+LDAS_5	No	NA	NA	NA
7	rs4726546	142368318	None	LDAS_26	No	NA	NA	NA
7	rs10247233	142372764	None	LDAS_26	No	NA	NA	NA
7	rs74476401	142373433	None	LDAS_26	No	NA	NA	NA
9	rs62538291	44093661	None	AAS_5	No	NA	NA	NA
9	rs62539264	44110237	None	AAS_5	No	NA	NA	NA
9	rs117292213	44118140	None	AAS_5	No	NA	NA	NA
9	rs2351569	44131749	None	AAS_5	No	NA	NA	NA
9	rs73443649	44161670	None	AAS_26+AAS_5	No	NA	NA	NA
9	rs62540966	44162693	None	AAS_26+AAS_5	No	NA	NA	NA
9	rs117624077	44189994	None	AAS_5	No	NA	NA	NA
9	rs28399829	44198210	None	AAS_5	No	NA	NA	NA
9	rs55755621	44234927	None	AAS_5	No	NA	NA	NA
9	rs117413457	44241978	None	AAS_5	No	NA	NA	NA
9	rs11794599	44757560	None	AAS_26+AAS_5	No	NA	NA	NA
9	rs28482141	44786653	None	AAS_26+AAS_5	No	NA	NA	NA
9	rs72707565	44812496	None	AAS_26	No	NA	NA	NA
9	rs11263320	44863439	None	AAS_26	No	NA	NA	NA
9	rs10120296	68170421	None	AAS_26	No	NA	NA	NA
9	rs115695984	68188408	None	AAS_26	No	NA	NA	NA
10	rs75606491	3000843	None	LDAS_26+LDAS_5+AAS_26+AAS_5	YES	TDUP	C	CCC
10	rs2454818	3001065	None	LDAS_26+LDAS_5+AAS_26+AAS_5	YES	TDUP	C	CCC
10	rs117152486	3003457	None	LDAS_26+LDAS_5+AAS_26	YES	TDUP	C	CCC
10	rs3003516	3004093	None	LDAS_26+LDAS_5+AAS_26	YES	TDUP	C	CCC
10	rs78300072	3004711	None	LDAS_26+LDAS_5+AAS_26	YES	TDUP	C	CCC
10	rs61836668	3008789	None	LDAS_26+LDAS_5+AAS_26	YES	TDUP	C	CCC
10	rs17210193	3018944	None	LDAS_26+LDAS_5+AAS_26	YES	TDUP	C	CCC
10	rs12784956	3021935	None	LDAS_26+LDAS_5+AAS_26	YES	TDUP	C	CCC
10	rs4072812	3027807	None	LDAS_26+LDAS_5+AAS_26	YES	TDUP	C	CCC
10	rs10903906	3030355	None	LDAS_26+LDAS_5+AAS_26	YES	TDUP	C	CCC
10	rs112832319	3036274	None	LDAS_26+LDAS_5+AAS_26	YES	TDUP	C	CCC
10	rs117024511	3050861	None	LDAS_26+LDAS_5+AAS_26	YES	TDUP	C	CCC
10	rs7393395	3057067	None	LDAS_26+LDAS_5+AAS_26	YES	TDUP	C	CCC
10	rs11592410	3057944	None	LDAS_26+LDAS_5+AAS_26	YES	TDUP	C	CCC
10	rs74690418	3058891	None	LDAS_26+LDAS_5+AAS_26	YES	TDUP	C	CCC
10	rs78912872	3059200	None	LDAS_26+LDAS_5+AAS_26	YES	TDUP	C	CCC
10	rs72778520	3060521	None	LDAS_26+LDAS_5+AAS_26	YES	TDUP	C	CCC
10	rs12262954	3062869	None	LDAS_26+LDAS_5+AAS_26	YES	TDUP	C	CCC
10	rs72778523	3066417	None	LDAS_26+AAS_26	YES	TDUP	C	CCC
10	rs10794989	3067312	None	LDAS_26+AAS_26	YES	TDUP	C	CCC
10	rs1937348	17690682	STAM	AAS_26	No	NA	NA	NA
10	rs11254717	17710487	STAM	AAS_26	No	NA	NA	NA
10	rs2688797	17712808	STAM	AAS_26	No	NA	NA	NA
10	rs72782503	17717578	STAM	AAS_26	No	NA	NA	NA
10	rs2688787	17745996	STAM	AAS_26	No	NA	NA	NA
10	rs2688786	17748172	STAM	AAS_26	No	NA	NA	NA
10	rs17141543	17751589	STAM	AAS_26	No	NA	NA	NA
10	rs2570277	17751797	STAM	AAS_26	No	NA	NA	NA
10	rs17379922	17753044	STAM	AAS_26	No	NA	NA	NA
10	rs45600541	17759700	None	AAS_26	No	NA	NA	NA
10	rs10508544	17766711	None	AAS_26	No	NA	NA	NA
10	rs117154974	17768914	None	AAS_26	No	NA	NA	NA
10	rs1045025	17771784	None	AAS_26	No	NA	NA	NA
10	rs17465850	17772122	None	AAS_26	No	NA	NA	NA
10	rs75905671	17776950	None	AAS_26	No	NA	NA	NA
10	rs118035149	17777315	None	AAS_26	No	NA	NA	NA
10	rs4748416	17777674	None	AAS_26	No	NA	NA	NA
10	rs143235698	17806504	None	LDAS_26+LDAS_5+AAS_26+AAS_5	No	NA	NA	NA
10	rs117163080	17845995	None	LDAS_26+LDAS_5+AAS_26+AAS_5	No	NA	NA	NA
10	rs118160793	17856444	MRC1	LDAS_26+LDAS_5+AAS_26+AAS_5	No	NA	NA	NA
10	rs56278466	17875857	MRC1	LDAS_26+LDAS_5+AAS_26+AAS_5	No	NA	NA	NA
10	rs56096309	17877539	None	LDAS_26+LDAS_5+AAS_26+AAS_5	No	NA	NA	NA
10	rs141682912	17889190	None	LDAS_26+LDAS_5+AAS_26+AAS_5	No	NA	NA	NA
10	rs1926736	17891705	None	LDAS_26+LDAS_5+AAS_26+AAS_5	No	NA	NA	NA
10	rs10508552	17966561	None	LDAS_26+LDAS_5+AAS_26+AAS_5	No	NA	NA	NA
10	rs184919198	17971845	None	LDAS_26+LDAS_5+AAS_26+AAS_5	No	NA	NA	NA
10	rs56278220	18056696	None	LDAS_26+LDAS_5+AAS_26+AAS_5	No	NA	NA	NA
10	rs2461184	18057708	None	LDAS_26+LDAS_5+AAS_26+AAS_5	No	NA	NA	NA
10	rs75921639	18103401	None	LDAS_26+LDAS_5+AAS_26+AAS_5	No	NA	NA	NA
10	rs55942822	18136543	None	LDAS_26+LDAS_5+AAS_26+AAS_5	No	NA	NA	NA
10	rs61844660	18209384	None	LDAS_26+LDAS_5+AAS_26+AAS_5	No	NA	NA	NA
10	rs690928	18222057	None	LDAS_26+LDAS_5+AAS_26+AAS_5	No	NA	NA	NA
10	rs691177	18222481	None	LDAS_26+LDAS_5+AAS_26+AAS_5	No	NA	NA	NA
10	rs77569209	18225092	None	LDAS_26+LDAS_5+AAS_26	No	NA	NA	NA
10	rs483809	18227444	None	LDAS_26+LDAS_5+AAS_26	No	NA	NA	NA
10	rs12779357	18229831	None	LDAS_26+LDAS_5+AAS_26	No	NA	NA	NA
10	rs10764176	18242311	SLC39A12	LDAS_26+LDAS_5+AAS_26	No	NA	NA	NA
10	rs117617871	18244937	SLC39A12	LDAS_26+LDAS_5+AAS_26	No	NA	NA	NA
10	rs79372177	18246833	SLC39A12	LDAS_26+LDAS_5+AAS_26	No	NA	NA	NA
10	rs11011704	18247677	SLC39A12	LDAS_26+LDAS_5+AAS_26	No	NA	NA	NA
10	rs10827920	18250338	SLC39A12	LDAS_26+LDAS_5+AAS_26	No	NA	NA	NA
10	rs62619938	18254595	SLC39A12	LDAS_26+LDAS_5+AAS_26	No	NA	NA	NA
10	rs55910920	18256325	SLC39A12	LDAS_26+LDAS_5+AAS_26	No	NA	NA	NA
10	rs2478568	18266989	SLC39A12	LDAS_26+LDAS_5+AAS_26	No	NA	NA	NA
10	rs7096615	18267438	SLC39A12	LDAS_26+LDAS_5+AAS_26	No	NA	NA	NA
10	rs72778328	18270341	SLC39A12	LDAS_26+LDAS_5+AAS_26	No	NA	NA	NA
10	rs1926739	18270422	SLC39A12	LDAS_26+LDAS_5+AAS_26	No	NA	NA	NA
10	rs72778339	18277652	SLC39A12	LDAS_26+AAS_26	No	NA	NA	NA
10	rs58377250	18281176	SLC39A12	LDAS_26+AAS_26	No	NA	NA	NA
10	rs12415959	18281908	SLC39A12	LDAS_26+AAS_26	No	NA	NA	NA
10	rs2478571	18282427	SLC39A12	LDAS_26+AAS_26	No	NA	NA	NA
10	rs2497761	18287792	SLC39A12	LDAS_26+AAS_26	No	NA	NA	NA
10	rs11818989	18287814	SLC39A12	LDAS_26+AAS_26	No	NA	NA	NA
10	rs41277356	18291222	SLC39A12-AS1	LDAS_26+AAS_26	No	NA	NA	NA
10	rs780668	73111408	SLC29A3	AAS_26	No	NA	NA	NA
10	rs75619440	73113571	SLC29A3	AAS_26	No	NA	NA	NA
10	rs2252996	73115942	SLC29A3	LDAS_5+AAS_26	No	NA	NA	NA
10	rs703256	73119023	SLC29A3	LDAS_5+AAS_26	No	NA	NA	NA
10	rs79737301	73121779	SLC29A3	LDAS_5+AAS_26	No	NA	NA	NA
10	rs2487068	73121913	SLC29A3	LDAS_5+AAS_26	No	NA	NA	NA
10	rs2275579	73123076	SLC29A3	LDAS_5+AAS_26	No	NA	NA	NA
10	rs780689	73126827	SLC29A3	LDAS_5+AAS_26	No	NA	NA	NA
10	rs7924256	73137229	SLC29A3	LDAS_26+LDAS_5+AAS_26	No	NA	NA	NA
10	rs35462186	73139271	SLC29A3	LDAS_26+LDAS_5+AAS_26	No	NA	NA	NA
10	rs10823726	73140055	SLC29A3	LDAS_26+LDAS_5+AAS_26	No	NA	NA	NA
10	rs112163308	73140782	SLC29A3	LDAS_26+LDAS_5+AAS_26	No	NA	NA	NA
10	rs1417208	73141020	SLC29A3	LDAS_26+LDAS_5+AAS_26	No	NA	NA	NA
10	rs10823730	73147307	None	LDAS_26+LDAS_5+AAS_26	No	NA	NA	NA
10	rs1417207	73158707	CDH23	LDAS_26+LDAS_5+AAS_26	No	NA	NA	NA
10	rs7903630	73164184	CDH23	LDAS_26+LDAS_5+AAS_26	No	NA	NA	NA
10	rs68072991	73178508	CDH23	LDAS_26+LDAS_5+AAS_26	YES	DEL	C	CTCA
10	rs10823746	73186120	CDH23	LDAS_26+LDAS_5+AAS_26	No	NA	NA	NA
10	rs10740378	73189672	CDH23	LDAS_26+LDAS_5+AAS_26	No	NA	NA	NA
10	rs2394795	73191336	CDH23	LDAS_26+LDAS_5+AAS_26	No	NA	NA	NA
10	rs7902757	73199595	CDH23	LDAS_26+LDAS_5+AAS_26	No	NA	NA	NA
10	rs946874	73203703	CDH23	LDAS_26+LDAS_5+AAS_26	No	NA	NA	NA
10	rs75751082	73205549	CDH23	LDAS_26+LDAS_5+AAS_26	No	NA	NA	NA
10	rs12772205	73215480	CDH23	LDAS_26+LDAS_5+AAS_26	No	NA	NA	NA
10	rs7918636	73215525	CDH23	LDAS_26+LDAS_5+AAS_26	No	NA	NA	NA
10	rs4747156	73217963	CDH23	LDAS_26+LDAS_5+AAS_26	No	NA	NA	NA
10	rs10999828	73226388	CDH23	LDAS_5+AAS_26	No	NA	NA	NA
10	rs2153449	73226984	CDH23	LDAS_5+AAS_26	No	NA	NA	NA
10	rs61852456	73231597	CDH23	LDAS_5+AAS_26	No	NA	NA	NA
10	rs74145001	73232566	CDH23	LDAS_5	No	NA	NA	NA
10	rs878290	73233395	CDH23	LDAS_5	No	NA	NA	NA
10	rs72642238	73234103	CDH23	LDAS_5	No	NA	NA	NA
10	rs10999837	73234241	CDH23	LDAS_5	No	NA	NA	NA
13	rs77246583	52856284	None	AAS_26	No	NA	NA	NA
13	rs114747892	52883003	None	LDAS_26+AAS_26	No	NA	NA	NA
13	rs116886428	52890967	None	LDAS_26+AAS_26	No	NA	NA	NA
14	rs61970557	19264875	None	AAS_26+AAS_5	No	NA	NA	NA
14	rs78432465	19266640	None	AAS_26+AAS_5	No	NA	NA	NA
14	rs117509976	19336265	None	AAS_5	No	NA	NA	NA
15	rs117764863	20044342	None	AAS_26+AAS_5	No	NA	NA	NA
15	rs35261146	20044383	None	AAS_26+AAS_5	No	NA	NA	NA
15	rs117209541	20071753	None	AAS_26+AAS_5	No	NA	NA	NA
15	rs12593924	20085107	None	AAS_26+AAS_5	No	NA	NA	NA
15	rs58382218	20151322	None	AAS_26+AAS_5	YES	DEL	T	GT
15	rs7170864	20176300	None	AAS_26+AAS_5	YES	DEL	T	GT
15	rs12440100	20177092	None	AAS_26+AAS_5	YES	DEL	T	GT
15	rs71464574	20180982	None	AAS_26+AAS_5	YES	DEL	T	GT
15	rs7498096	20189412	None	AAS_26+AAS_5	YES	DEL	T	GT
15	rs4932079	20192011	None	AAS_26+AAS_5	YES	DEL	T	GT
15	rs77117206	20194222	None	AAS_26+AAS_5	YES	DEL	T	GT
15	rs4932072	20212798	None	AAS_26+AAS_5	No	NA	NA	NA
15	rs117773459	20218516	FAM30B	AAS_26+AAS_5	No	NA	NA	NA
15	rs147463591	20233548	None	AAS_26+AAS_5	No	NA	NA	NA
15	rs2199325	20263028	None	AAS_26+AAS_5	No	NA	NA	NA
16	rs117715420	2634879	PDPK1	AAS_26	No	NA	NA	NA
16	rs7201584	2637283	PDPK1	AAS_26	No	NA	NA	NA
16	rs72768734	2642822	None	AAS_26	No	NA	NA	NA
16	rs113069306	2644710	PDPK1	AAS_26	No	NA	NA	NA
16	rs1005273	2645965	PDPK1	AAS_26	No	NA	NA	NA
16	rs71386677	2648651	None	AAS_26	No	NA	NA	NA
16	rs9934056	2653657	None	AAS_26	No	NA	NA	NA
16	rs79631077	2661159	None	AAS_26	No	NA	NA	NA
16	rs4786305	2707517	None	AAS_26	No	NA	NA	NA
16	rs114868982	2709219	None	AAS_26	No	NA	NA	NA
16	rs11646142	18186000	None	AAS_26	No	NA	NA	NA
16	rs187576946	18233685	None	AAS_26	No	NA	NA	NA
16	rs28459533	18236668	None	AAS_26	No	NA	NA	NA
16	rs117832157	18244589	None	AAS_26	No	NA	NA	NA
16	rs2471431	18255924	None	AAS_26	No	NA	NA	NA
16	rs62045741	18256086	None	AAS_26	No	NA	NA	NA
16	rs74741292	18309593	None	AAS_26	No	NA	NA	NA
16	rs141819252	18544348	None	LDAS_5+AAS_26+AAS_5	No	NA	NA	NA
16	rs62044030	18570992	NOMO2	AAS_26	No	NA	NA	NA
16	rs9939825	18601266	ABCC6P1	AAS_26	No	NA	NA	NA
16	rs28653528	18632099	None	AAS_26	No	NA	NA	NA
16	rs9941028	49961451	None	AAS_26	No	NA	NA	NA
16	rs77781447	49961486	None	AAS_26	No	NA	NA	NA
16	rs6500266	49962406	None	AAS_26	No	NA	NA	NA
16	rs12446775	49965801	None	AAS_26	No	NA	NA	NA
16	rs77459048	49967885	None	AAS_26	No	NA	NA	NA
16	rs57546990	49969114	RPL34P29	AAS_26	No	NA	NA	NA
16	rs72792057	49978419	None	AAS_26	No	NA	NA	NA
16	rs35652024	49985903	None	AAS_26+AAS_5	No	NA	NA	NA
16	rs61475462	49987511	None	AAS_26+AAS_5	No	NA	NA	NA
16	rs72792062	49988948	NCOA5LP	AAS_26+AAS_5	No	NA	NA	NA
16	rs60556371	49995639	NCOA5LP	AAS_26	No	NA	NA	NA
16	rs71384533	49995943	NCOA5LP	AAS_26	No	NA	NA	NA
16	rs9939549	50000712	NCOA5LP	AAS_26	No	NA	NA	NA
16	rs12449010	50000933	NCOA5LP	AAS_26	No	NA	NA	NA
16	rs117860170	50004420	None	AAS_26	No	NA	NA	NA
16	rs72792080	50007400	None	AAS_26	No	NA	NA	NA
16	rs12444476	50007470	None	AAS_26	No	NA	NA	NA
16	rs1477121	50010592	None	AAS_26	No	NA	NA	NA
16	rs111643840	50012314	None	AAS_26	No	NA	NA	NA
16	rs12446865	50015969	None	AAS_26	No	NA	NA	NA
16	rs8050747	50016883	None	AAS_26	No	NA	NA	NA
18	rs76346524	3753116	DLGAP1	AAS_26	No	NA	NA	NA
18	rs116916599	3758248	DLGAP1	AAS_26	No	NA	NA	NA
18	rs75650551	3759055	DLGAP1	AAS_26	No	NA	NA	NA
18	rs11662487	3759845	DLGAP1	AAS_26	No	NA	NA	NA
18	rs59441360	3764945	DLGAP1	AAS_26	No	NA	NA	NA
18	rs12604870	3769812	DLGAP1	AAS_26	YES	DEL	A	N
18	rs12606501	3769841	DLGAP1	AAS_26	YES	DEL	A	N
18	rs8087633	3771590	DLGAP1	LDAS_5+AAS_26	No	NA	NA	NA
18	rs8089429	3772943	DLGAP1	LDAS_5+AAS_26	No	NA	NA	NA
18	rs8097867	3774446	DLGAP1	LDAS_5+AAS_26	No	NA	NA	NA
18	rs6417024	3776626	DLGAP1	LDAS_5+AAS_26	No	NA	NA	NA
18	rs12457450	3778575	DLGAP1	LDAS_5+AAS_26+AAS_5	No	NA	NA	NA
18	rs6506132	3780526	DLGAP1	LDAS_26+LDAS_5+AAS_26+AAS_5	No	NA	NA	NA
18	rs3786441	3784486	DLGAP1	LDAS_26+LDAS_5+AAS_26+AAS_5	No	NA	NA	NA
18	rs8084406	3787869	DLGAP1	LDAS_26+LDAS_5+AAS_26+AAS_5	No	NA	NA	NA
18	rs17648967	3789107	DLGAP1	LDAS_26+LDAS_5+AAS_26+AAS_5	No	NA	NA	NA
18	rs79509684	3789624	DLGAP1	LDAS_26+LDAS_5+AAS_26+AAS_5	No	NA	NA	NA
18	rs12605073	3790193	DLGAP1	LDAS_26+LDAS_5+AAS_26+AAS_5	No	NA	NA	NA
18	rs7231081	3792739	DLGAP1	LDAS_26+LDAS_5+AAS_26+AAS_5	No	NA	NA	NA
18	rs74848981	3795107	DLGAP1	LDAS_5+AAS_26	No	NA	NA	NA
18	rs56365340	3802724	DLGAP1	AAS_26	No	NA	NA	NA
18	rs7241626	3803043	DLGAP1	AAS_26	No	NA	NA	NA
18	rs72861986	3803170	DLGAP1	AAS_26	No	NA	NA	NA
18	rs3896076	3807564	DLGAP1	AAS_26	No	NA	NA	NA
18	rs113910579	3808781	DLGAP1	AAS_26	No	NA	NA	NA
18	rs3786432	3813758	DLGAP1	AAS_26	No	NA	NA	NA
18	rs3786431	3814148	DLGAP1	AAS_26	No	NA	NA	NA
18	rs3850805	3817613	DLGAP1	AAS_26	No	NA	NA	NA
18	rs74596848	3817694	DLGAP1	AAS_26	No	NA	NA	NA
18	rs17649488	3817956	DLGAP1	AAS_26	No	NA	NA	NA
18	rs73966110	20836155	CABLES1	LDAS_26+LDAS_5	No	NA	NA	NA
18	rs77219082	20852878	TMEM241	LDAS_26+LDAS_5+AAS_26	No	NA	NA	NA
18	rs61647957	20853277	TMEM241	LDAS_26+LDAS_5+AAS_26	No	NA	NA	NA
18	rs77341258	20855853	TMEM241	LDAS_26+LDAS_5+AAS_26	No	NA	NA	NA
18	rs7239632	20863912	TMEM241	LDAS_26+LDAS_5+AAS_26	No	NA	NA	NA
18	rs1865307	20880290	TMEM241	LDAS_26+LDAS_5+AAS_26	No	NA	NA	NA
18	rs9954656	20891701	TMEM241	LDAS_26+LDAS_5+AAS_26	No	NA	NA	NA
18	rs78431144	20902136	TMEM241	LDAS_26+LDAS_5+AAS_26	No	NA	NA	NA
18	rs6507591	20913803	TMEM241	LDAS_26+LDAS_5+AAS_26	No	NA	NA	NA
18	rs17186987	20914646	TMEM241	LDAS_26+LDAS_5+AAS_26	No	NA	NA	NA
18	rs10502438	20921480	TMEM241	LDAS_26+LDAS_5	No	NA	NA	NA
18	rs72876929	20922817	TMEM241	LDAS_26+LDAS_5	No	NA	NA	NA
19	rs35188146	21831014	None	AAS_26	No	NA	NA	NA
19	rs8106449	21835586	None	AAS_26	No	NA	NA	NA
19	rs8192789	41597751	CYP2A13	LDAS_5	No	NA	NA	NA
19	rs16974961	41600054	CYP2A13	LDAS_5	No	NA	NA	NA
19	rs117822093	41603141	None	LDAS_5+AAS_26	No	NA	NA	NA
19	rs80164387	41615803	None	LDAS_5+AAS_26	No	NA	NA	NA
19	rs305968	41622189	CYP2F1	LDAS_5+AAS_26	No	NA	NA	NA
19	rs58285195	41622205	CYP2F1	LDAS_5+AAS_26	No	NA	NA	NA
19	rs7246981	41633980	CYP2F1	LDAS_5+AAS_26	No	NA	NA	NA
19	rs111660279	41637658	None	LDAS_5+AAS_26	No	NA	NA	NA
19	rs62119607	41640876	CYP2T3P	LDAS_26+LDAS_5+AAS_26	No	NA	NA	NA
19	rs13382090	41642020	CYP2T3P	LDAS_26+LDAS_5+AAS_26	No	NA	NA	NA
19	rs11673243	41642122	CYP2T3P	LDAS_26+LDAS_5+AAS_26	No	NA	NA	NA
19	rs118067262	41642537	CYP2T3P	LDAS_26+LDAS_5+AAS_26	No	NA	NA	NA
19	rs1645675	41642807	CYP2T3P	LDAS_26+LDAS_5+AAS_26	No	NA	NA	NA
19	rs75762823	41642973	CYP2T3P	LDAS_26+LDAS_5+AAS_26	No	NA	NA	NA
19	rs1423684	41644532	None	LDAS_5+AAS_26	No	NA	NA	NA
19	rs146501762	41647317	None	LDAS_5+AAS_26	No	NA	NA	NA
19	rs8107955	41648175	None	LDAS_5+AAS_26	No	NA	NA	NA
19	rs4803435	41651004	None	LDAS_5+AAS_26	No	NA	NA	NA
19	rs73041385	41651803	None	LDAS_5+AAS_26	No	NA	NA	NA
19	rs270779	55224260	LILRP2	AAS_26	No	NA	NA	NA
19	rs2296370	55224785	LILRP2	AAS_26	No	NA	NA	NA
19	rs73618316	55225108	None	AAS_26	No	NA	NA	NA
19	rs117351201	55227818	None	AAS_26	No	NA	NA	NA
19	rs4806527	55228948	None	AAS_26	No	NA	NA	NA
19	rs35488539	55236747	KIR3DL3	AAS_26	No	NA	NA	NA
19	rs113988102	55237603	KIR3DL3	LDAS_5+AAS_26	No	NA	NA	NA
19	Affx-16174567	55237616	None	LDAS_5+AAS_26	No	NA	NA	NA
19	rs62132665	55239168	KIR3DL3	LDAS_5+AAS_26	No	NA	NA	NA
19	rs16985907	55246812	KIR3DL3	LDAS_5+AAS_26	No	NA	NA	NA
19	rs1743325	55252385	KIR2DL3	LDAS_5+AAS_26	No	NA	NA	NA
19	rs114195871	55261598	KIR2DL3	LDAS_5+AAS_26	No	NA	NA	NA
19	rs629122	55309886	None	LDAS_5+AAS_26	No	NA	NA	NA
19	rs2295802	55315307	KIR2DL4	LDAS_5+AAS_26	No	NA	NA	NA
19	rs607149	55315997	KIR2DL4	LDAS_26+LDAS_5+AAS_26	No	NA	NA	NA
19	rs2075768	55317100	KIR2DL4	LDAS_26+LDAS_5+AAS_26	No	NA	NA	NA
19	rs148546628	55317276	KIR2DL4	LDAS_26+LDAS_5+AAS_26	No	NA	NA	NA
19	rs2075769	55317439	None	LDAS_26+LDAS_5+AAS_26	No	NA	NA	NA
19	rs1051456	55317669	KIR2DL4	LDAS_26+LDAS_5+AAS_26	No	NA	NA	NA
19	rs76827991	55318667	KIR2DL4	LDAS_26+LDAS_5+AAS_26	No	NA	NA	NA
19	rs76869409	55320692	KIR2DL4	LDAS_26+LDAS_5+AAS_26	No	NA	NA	NA
19	rs17771961	55323093	KIR2DL4	LDAS_26+LDAS_5+AAS_26	No	NA	NA	NA
19	rs649216	55324635	KIR2DL4	LDAS_26+LDAS_5+AAS_26	No	NA	NA	NA
19	rs1051457	55325455	KIR2DL4	LDAS_26+LDAS_5+AAS_26	No	NA	NA	NA
19	rs12983499	55328917	KIR3DL1	LDAS_26+LDAS_5+AAS_26	No	NA	NA	NA
19	Affx-16176408	55329854	None	LDAS_26+LDAS_5+AAS_26	No	NA	NA	NA
19	rs149123986	55329892	KIR3DL1	LDAS_26+LDAS_5+AAS_26	No	NA	NA	NA
19	rs59403072	55330471	KIR3DL1	LDAS_26+LDAS_5+AAS_26	No	NA	NA	NA
19	rs1065331	55331308	KIR3DL1	LDAS_26+LDAS_5+AAS_26	No	NA	NA	NA
19	rs2273731	55331419	KIR3DL1	LDAS_26+LDAS_5+AAS_26	No	NA	NA	NA
19	rs35746443	55332829	KIR3DL1	LDAS_26+LDAS_5+AAS_26	No	NA	NA	NA
19	rs35974949	55333275	KIR3DL1	LDAS_26+LDAS_5+AAS_26	No	NA	NA	NA
19	rs34640119	55333583	KIR3DL1	LDAS_26+LDAS_5+AAS_26	No	NA	NA	NA
19	rs2365252	55357462	KIR2DS4	LDAS_26+LDAS_5+AAS_26	No	NA	NA	NA
19	rs639850	55362719	KIR3DL2	LDAS_26+LDAS_5+AAS_26	No	NA	NA	NA
19	rs3745893	55363504	None	LDAS_26+LDAS_5+AAS_26	No	NA	NA	NA
19	rs3745894	55365240	None	LDAS_26+LDAS_5+AAS_26	No	NA	NA	NA
19	rs113800142	55367311	KIR3DL2	LDAS_26+LDAS_5+AAS_26	No	NA	NA	NA
19	rs601838	55372167	KIR3DL2	LDAS_26+LDAS_5+AAS_26	No	NA	NA	NA
19	rs117675776	55373710	KIR3DL2	LDAS_26+LDAS_5+AAS_26	No	NA	NA	NA
19	rs62123383	55373812	KIR3DL2	LDAS_26+LDAS_5+AAS_26	No	NA	NA	NA
19	rs116642053	55374033	KIR3DL2	LDAS_26+LDAS_5+AAS_26	No	NA	NA	NA
19	rs4806457	55377080	KIR3DL2	LDAS_5	YES	DEL	T	TTT
19	rs3826878	55377211	KIR3DL2	LDAS_5	YES	DEL	T	TTT
19	rs3745900	55377583	KIR3DL2	LDAS_5	YES	DEL	T	TTT
19	rs61420363	55377813	KIR3DL2	LDAS_5	YES	DEL	T	TTT
19	rs3745902	55378008	KIR3DL2	LDAS_5	YES	DEL	T	TTT
19	rs61517997	55378621	KIR3DL2	LDAS_5	YES	DEL	T	TTT
20	rs17793560	1490028	None	LDAS_26+LDAS_5+AAS_26	No	NA	NA	NA
20	rs117862815	1491132	None	LDAS_26+LDAS_5+AAS_26	No	NA	NA	NA
20	rs2422581	1495235	None	LDAS_26+LDAS_5+AAS_26	No	NA	NA	NA
20	rs62186893	1496852	None	LDAS_26+LDAS_5+AAS_26	No	NA	NA	NA
20	rs2251801	1504992	None	LDAS_26+LDAS_5+AAS_26	No	NA	NA	NA
20	rs7271240	1516906	None	LDAS_26+LDAS_5+AAS_26	No	NA	NA	NA
20	rs117976266	1517215	None	LDAS_26+LDAS_5+AAS_26	No	NA	NA	NA
20	rs2256229	1517979	None	LDAS_26+LDAS_5+AAS_26	No	NA	NA	NA
20	rs6079527	1520042	None	LDAS_26+LDAS_5+AAS_26	No	NA	NA	NA
20	rs2249317	1532595	None	LDAS_26+LDAS_5+AAS_26	No	NA	NA	NA
20	rs2250055	1538249	None	LDAS_26+LDAS_5+AAS_26	No	NA	NA	NA
20	rs2422614	1541969	None	LDAS_26+LDAS_5+AAS_26	No	NA	NA	NA
20	rs62623705	1546805	None	LDAS_26+LDAS_5+AAS_26	No	NA	NA	NA
20	rs2243603	1546911	None	LDAS_26+LDAS_5+AAS_26	No	NA	NA	NA
20	rs41297640	1551564	None	LDAS_26+LDAS_5+AAS_26	No	NA	NA	NA
20	rs2253427	1552430	None	LDAS_26+LDAS_5+AAS_26	No	NA	NA	NA
20	rs2244133	1557954	None	LDAS_26+LDAS_5+AAS_26	No	NA	NA	NA
20	rs118062269	1590770	None	LDAS_26+LDAS_5+AAS_26	No	NA	NA	NA
20	rs117254572	1594387	None	LDAS_26+LDAS_5+AAS_26	No	NA	NA	NA
20	rs34281058	1597074	None	LDAS_26+LDAS_5+AAS_26	No	NA	NA	NA
20	rs117803469	1600405	None	LDAS_26+LDAS_5+AAS_26	YES	DEL	CATTTGGGGAAAAGCGACATCATAATAAATTCAAAAACAATAACTAAAAAACAAAAACAGCAATGAAAATAACATCTTAGAAAATAATAC	C
20	rs1535882	1600524	None	LDAS_26+LDAS_5+AAS_26	YES	DEL	CATTTGGGGAAAAGCGACATCATAATAAATTCAAAAACAATAACTAAAAAACAAAAACAGCAATGAAAATAACATCTTAGAAAATAATAC	C
20	rs76958425	1602668	None	LDAS_26+LDAS_5+AAS_26	YES	DEL	T	A
20	rs79612168	1603126	None	LDAS_26+LDAS_5+AAS_26	YES	DEL	T	A
20	rs78507142	1604359	None	LDAS_26+LDAS_5+AAS_26	YES	DEL	CATTTGGGGAAAAGCGACATCATAATAAATTCAAAAACAATAACTAAAAAACAAAAACAGCAATGAAAATAACATCTTAGAAAATAATAC	C
20	rs73080736	1606497	None	LDAS_26+LDAS_5+AAS_26	No	NA	NA	NA
20	rs1061179	1609014	None	LDAS_26+LDAS_5+AAS_26	No	NA	NA	NA
20	rs2209311	1609256	None	LDAS_26+LDAS_5+AAS_26	No	NA	NA	NA
20	rs6105437	1609355	None	LDAS_26+LDAS_5+AAS_26	No	NA	NA	NA
20	rs2281808	1610551	SIRPG	LDAS_26+LDAS_5	No	NA	NA	NA
20	rs73080747	1610629	SIRPG	LDAS_26+LDAS_5	No	NA	NA	NA
20	rs3746719	1610790	SIRPG	LDAS_26+LDAS_5	No	NA	NA	NA
20	rs17770284	1612968	SIRPG	LDAS_26	No	NA	NA	NA
20	rs6034239	1616137	SIRPG-AS1	LDAS_26	No	NA	NA	NA
20	rs11699578	1617592	SIRPG-AS1	LDAS_26	No	NA	NA	NA
20	rs1983612	10364140	None	AAS_26	No	NA	NA	NA
20	rs6077763	10372600	None	AAS_26	No	NA	NA	NA
20	rs1545	10386013	MKKS	AAS_26	No	NA	NA	NA
20	rs1547	10386059	MKKS	AAS_26	No	NA	NA	NA
20	rs16991555	10402591	None	AAS_26	No	NA	NA	NA
20	rs117177926	10408627	None	AAS_26	No	NA	NA	NA
20	rs3790155	10409054	None	AAS_26	No	NA	NA	NA
20	rs6077783	10410431	None	AAS_26	No	NA	NA	NA
20	rs36224662	10412596	None	AAS_26	No	NA	NA	NA
20	rs6131096	10417511	SLX4IP	AAS_26	No	NA	NA	NA
20	rs76224190	10418449	SLX4IP	AAS_26	No	NA	NA	NA
20	rs34200831	10418778	SLX4IP	AAS_26	No	NA	NA	NA
20	rs35767319	10419081	SLX4IP	AAS_26	No	NA	NA	NA
20	rs16991592	10420416	SLX4IP	AAS_26	No	NA	NA	NA
20	rs6039942	10428146	SLX4IP	AAS_26	No	NA	NA	NA
20	rs2876201	10429851	SLX4IP	AAS_26	No	NA	NA	NA
20	rs77382058	10435218	SLX4IP	AAS_26	No	NA	NA	NA
20	rs117565301	21757812	None	LDAS_26+LDAS_5	No	NA	NA	NA
20	rs6047620	21761183	None	LDAS_26+LDAS_5	No	NA	NA	NA
20	rs6082508	21769042	None	LDAS_26+LDAS_5	No	NA	NA	NA
20	rs60493761	21769730	None	LDAS_26+LDAS_5	No	NA	NA	NA
20	rs17738301	21776415	None	LDAS_26+LDAS_5	No	NA	NA	NA
20	rs117297925	21782260	None	LDAS_26+LDAS_5	No	NA	NA	NA
20	rs6047637	21785073	None	LDAS_26+LDAS_5	No	NA	NA	NA
20	rs67267007	21790279	None	LDAS_26+LDAS_5	No	NA	NA	NA
20	rs6137446	21790861	None	LDAS_26+LDAS_5	No	NA	NA	NA
20	rs6047641	21791854	None	LDAS_26+LDAS_5	No	NA	NA	NA
20	rs17738464	21805589	None	LDAS_26+LDAS_5	No	NA	NA	NA
20	rs2180439	21853100	None	LDAS_26+LDAS_5	No	NA	NA	NA
20	rs76450101	21866187	None	LDAS_26+LDAS_5	No	NA	NA	NA
20	rs62217543	21867475	None	LDAS_26+LDAS_5	No	NA	NA	NA
20	rs76962851	21874575	None	LDAS_26+LDAS_5	No	NA	NA	NA
20	rs75664661	21876571	None	LDAS_26+LDAS_5	No	NA	NA	NA
20	rs76124199	21886287	None	LDAS_26+LDAS_5	No	NA	NA	NA
20	rs6082557	21890047	None	LDAS_26+LDAS_5	No	NA	NA	NA
20	rs77896959	21890568	None	LDAS_26+LDAS_5	No	NA	NA	NA
20	rs76099577	21909101	None	LDAS_26+LDAS_5	No	NA	NA	NA
20	rs73122178	21915320	None	LDAS_26+LDAS_5	No	NA	NA	NA
20	rs75845025	21918242	None	LDAS_26+LDAS_5	No	NA	NA	NA
20	rs117514587	21921615	None	LDAS_26+LDAS_5	No	NA	NA	NA
20	rs2424408	21924173	None	LDAS_26+LDAS_5	No	NA	NA	NA
20	rs117768860	21930379	None	LDAS_26+LDAS_5+AAS_26	No	NA	NA	NA
20	rs117630968	21939274	None	LDAS_26+LDAS_5+AAS_26	No	NA	NA	NA
20	rs35801794	21945662	None	LDAS_26+LDAS_5+AAS_26	No	NA	NA	NA
20	rs17739299	21952529	None	LDAS_26+LDAS_5+AAS_26	No	NA	NA	NA
20	rs73124040	21963583	None	LDAS_26+LDAS_5+AAS_26	No	NA	NA	NA
20	rs73124043	21966244	None	LDAS_26+LDAS_5+AAS_26	No	NA	NA	NA
20	rs77988177	21972232	None	LDAS_26+LDAS_5+AAS_26	No	NA	NA	NA
20	rs6137505	21973972	None	LDAS_26+LDAS_5+AAS_26	No	NA	NA	NA
20	Affx-16498807	21997216	None	LDAS_26+LDAS_5+AAS_26	No	NA	NA	NA
20	rs117629279	22027629	None	LDAS_26+LDAS_5+AAS_26	No	NA	NA	NA
20	rs67111928	22030574	None	LDAS_26+LDAS_5+AAS_26	No	NA	NA	NA
20	rs12625546	22037409	LINC01432	LDAS_26+LDAS_5+AAS_26	No	NA	NA	NA
20	rs6047844	22037575	LINC01432	LDAS_26+LDAS_5+AAS_26	No	NA	NA	NA
20	rs117005701	22048635	LINC01432	LDAS_26+LDAS_5+AAS_26	No	NA	NA	NA
20	rs1160312	22050503	LINC01432	LDAS_26+LDAS_5+AAS_26	No	NA	NA	NA
20	rs17739870	22067014	None	LDAS_26+LDAS_5+AAS_26	No	NA	NA	NA
20	rs6137533	22070663	None	LDAS_26+LDAS_5+AAS_26	No	NA	NA	NA
20	rs73125764	22073624	None	LDAS_26+LDAS_5+AAS_26	No	NA	NA	NA
20	rs35708616	22088517	None	LDAS_26+LDAS_5+AAS_26	No	NA	NA	NA
20	rs6137547	22109895	None	LDAS_26+LDAS_5+AAS_26	No	NA	NA	NA
20	rs1303872	22111034	None	LDAS_26+LDAS_5+AAS_26	No	NA	NA	NA
20	rs148593462	22112096	None	LDAS_26+LDAS_5+AAS_26	No	NA	NA	NA
20	rs113666745	22127072	None	LDAS_26+LDAS_5+AAS_26	No	NA	NA	NA
20	rs6113548	22136839	None	LDAS_26+LDAS_5+AAS_26	No	NA	NA	NA
20	rs76995363	22141538	None	LDAS_26+LDAS_5+AAS_26	No	NA	NA	NA
20	rs75956395	22141603	None	LDAS_26+LDAS_5+AAS_26	No	NA	NA	NA
20	rs16983558	22143630	None	LDAS_26+LDAS_5+AAS_26	No	NA	NA	NA
20	rs118158841	22148836	None	LDAS_26+LDAS_5+AAS_26	No	NA	NA	NA
20	rs75705484	22153232	None	LDAS_26+LDAS_5+AAS_26	No	NA	NA	NA
20	rs113678686	22158203	None	LDAS_26+LDAS_5+AAS_26	No	NA	NA	NA
20	rs62217805	22158996	None	LDAS_26+LDAS_5+AAS_26	No	NA	NA	NA
20	rs709001	22159138	None	LDAS_26+LDAS_5+AAS_26	No	NA	NA	NA
20	rs113511100	22186614	None	LDAS_26+LDAS_5+AAS_26	No	NA	NA	NA
20	rs78396008	22188239	None	LDAS_26+LDAS_5+AAS_26	No	NA	NA	NA
20	rs6106474	22188798	None	LDAS_26+LDAS_5+AAS_26	No	NA	NA	NA
20	rs17740385	22191897	None	LDAS_26+LDAS_5+AAS_26	No	NA	NA	NA
20	rs76464104	22210602	None	LDAS_26+LDAS_5	No	NA	NA	NA
21	rs117768654	14890467	None	AAS_26	No	NA	NA	NA
21	rs11702153	14911701	LINC01674	AAS_26	No	NA	NA	NA
21	rs75583386	14919405	None	AAS_26	No	NA	NA	NA
21	rs9637058	14924935	LINC01674	AAS_26	No	NA	NA	NA
21	rs116842770	14927036	LINC01674	AAS_26	No	NA	NA	NA
21	rs10222103	14932042	LINC01674	AAS_26	No	NA	NA	NA
21	rs118076661	14946923	LINC01674	AAS_26	No	NA	NA	NA
21	rs73148713	14954443	None	AAS_26	No	NA	NA	NA
21	rs2393628	14973865	None	AAS_26	No	NA	NA	NA
21	rs80109145	15170020	None	AAS_26	No	NA	NA	NA
21	rs116004077	15199286	CNN2P7	AAS_26	No	NA	NA	NA
